# NUTRITIONAL IMMUNITY, ZINC SUFFICIENCY AND COVID-19 MORTALITY IN SOCIALLY SIMILAR EUROPEAN POPULATIONS

**DOI:** 10.1101/2020.11.04.20151290

**Authors:** Samer Singh, Amita Diwaker, Brijesh P. Singh, Rakesh K. Singh

## Abstract

The impact of Zinc (Zn) sufficiency/supplementation on COVID-19 associated mortality and incidence (SARS-CoV-2 infections) remains unknown. During an infection, the levels of free Zn are reduced as part of ‘nutritional immunity’ to limit the growth and replication of pathogen and the ensuing inflammatory damage. Considering its key role in immune competency and frequently recorded deficiency in large sections of different populations, Zn has been prescribed for both prophylactic and therapeutic purposes in COVID-19 without any corroborating evidence for its protective role. Multiple trials are underway evaluating the effect of Zn supplementation on COVID-19 outcome in patients getting standard of care treatment. However, the trial designs presumably lack the power to identify negative effects of Zn supplementation, especially in the vulnerable groups of elderly and patients with comorbidities (contributing 9 out of 10 deaths; up to >8000-fold higher mortality). In this study, we have analyzed COVID-19 mortality and incidence (case) data from 23 socially similar European populations with comparable confounders (population: 522.47 million; experiencing up to >150 fold difference in death rates) and at the matching stage of the pandemic (12 March - 26 June 2020; 1^st^ wave of COVID-19 incidence and mortality). Our results suggest a positive correlation between populations’ Zn-sufficiency status and COVID-19 mortality (*r*(23): 0.7893–0.6849, *p-*value<0.0003) as well as incidence [*r*(23):0.8084 to 0.5658; p-value<0.005]. The observed association is contrary to what would be expected if Zn sufficiency was protective in COVID-19. Thus, controlled trials or retrospective analyses of the adverse event patients’ data should be undertaken to correctly guide the practice of Zn supplementation in COVID-19.
