## Supplemental Table 1 for "NUTRITIONAL IMMUNITY, ZINC SUFFICIENCY AND COVID-19 MORTALITY IN SOCIALLY SIMILAR EUROPEAN POPULATIONS"

### Sheet: _xltb_storage_
XL Toolbox Settings
	export_preset	<?xml version="1.0" encoding="utf-16"?>_x000D_ <Preset xmlns:xsi="http://www.w3.org/2001/XMLSchema-instance" xmlns:xsd="http://www.w3.org/2001/XMLSchema">_x000D_ <Name>Tiff, 300 dpi, RGB, Transparent canvas</Name>_x000D_ <Dpi>300</Dpi>_x000D_ <FileType>Tiff</FileType>_x000D_ <ColorSpace>Rgb</ColorSpace>_x000D_ <Transparency>TransparentCanvas</Transparency>_x000D_ <UseColorProfile>false</UseColorP…
	export_path	C:\Users\Amar\Desktop\Table 2. Corr and Regression Zinc and COVID-19.tif

### Sheet: Suppl TABLE 1 Extended
1COUNTRIES	2CpM 12 Mar	2DpM 12 Mar	CpM 26 Mar	DpM 26 Mar	CpM 12 Apr	DpM 12 Apr	CpM 26 Apr	DpM 26 Apr	CpM 12 May	DpM 12 May	CpM 26 May	DpM 26 May	CpM 12 Jun	DpM 12 Jun	CpM 26 Jun	DpM 26 Jun	CpM 12 Jul	DpM 12 Jul	CpM 26 Jul	DpM 26 Jul	CpM 12 Aug	DpM 12 Aug	CpM 26 Aug	DpM 26 Aug	Population	3Est. % Zn Def. (2005)	3% Zn Suff. (2005)
Iceland	342.508	0	2347.79	5.85484	4979.54	23.4193	5245.93	29.2742	5272.28	29.2742	5281.06	29.2742	5289.84	29.2742	5327.9	29.2742	5365.96	29.2742	5406.94	29.2742	5772.87	29.2742	6094.88	29.2742	341598	3.1	96.9
France	44.0449	0.934194	446.499	25.9736	1461.06	220.225	1907.82	349.695	2147.53	412.99	2229.12	436.544	2393.48	449.47	2495.31	455.657	2635.48	459.225	2795.92	462.502	3165.48	465.121	3883.6	467.771	65296963	3.9	96.1
Ireland	14.1514	0.202163	367.734	3.84109	1950.46	67.5223	3892.64	218.942	4697.25	300.009	4999.08	325.684	5103.19	343.879	5136.34	348.933	5181.02	352.976	5232.17	356.21	5425.64	358.636	5733.94	359.243	4946514	4	96
Finland	19.6676	0	172.858	0.902182	536.618	10.1044	825.677	34.2829	1083.16	49.62	1195.93	56.2961	1276.23	58.6418	1297.52	59.1831	1315.92	59.1831	1333.97	59.3636	1378.89	60.0853	1443.85	60.4462	5542120	4.6	95.4
UK	7.88892	0.132463	155.541	12.9225	1123.82	180.709	2038.02	352.764	3019.69	472.952	3536.57	532.414	3906.24	577.363	4125.05	592.375	4274.81	601.162	4406.99	605.077	4618.52	608.286	4840	610.287	67943420	4.6	95.4
Switzerland	100.176	0.807871	1363.11	22.1587	2933.15	127.644	3353.93	185.81	3506.16	215.471	3550.13	221.01	3584.98	223.665	3633.8	226.435	3795.03	227.127	3971.49	228.166	4289.68	229.782	4690.84	231.166	8664751	4.9	95.1
Netherlands	35.8205	0.291698	433.521	25.3194	1492.73	159.675	2207.86	261.07	2507.67	321.451	2659	341.636	2827.19	353.129	2917.27	356.046	2976.6	357.913	3088.85	358.205	3536.95	359.43	3973.74	362.58	17141028	5	95
Spain	665.43	1.83927	3118.24	93.3535	4667.48	368.046	5243.71	495.961	5493.08	574.365	5622.58	595.474	5738.28	604.713	5819.68	606.06	6019.13	607.493	6584.73	608.113	8063.46	611.214	9581.54	619.598	46757733	5.4	94.6
Italy	250.169	16.8742	1333.08	136.334	2586.6	330.189	3269.98	441.889	3659.54	512.712	3814.12	546.692	3909.39	567.702	3970.11	576.734	4021.39	580.804	4071.91	583.335	4164.18	585.287	4343.26	586.594	60447245	5.8	94.2
Sweden	76.2658	0.0989181	296.359	13.255	1079.3	134.034	1865.89	253.131	2775.15	369.855	3523.17	438.207	4982.21	500.526	6450.65	536.532	7209.05	558.887	7504.02	568.68	7961.82	573.527	8291.71	575.308	10109375	6.1	93.9
Norway	147.384	0.184229	621.222	2.57921	1202.1	23.5814	1386.69	37.0301	1502.76	42.0043	1544.4	43.2939	1588.06	44.5835	1627.11	45.8731	1654.56	46.4258	1679.62	46.9785	1802.32	47.1627	1935.15	48.6366	5428015	6.2	93.8
Denmark	116.297	0	323.872	7.07445	1065.31	47.1055	1479.6	72.8151	1827.45	90.9326	1971.87	97.1443	2072.12	102.493	2187.04	104.219	2233.8	105.081	2318.69	105.772	2600.29	107.152	2853.42	107.497	5795502	6.2	93.8
Portugal	7.6532	0	347.73	5.88708	1627.29	49.4515	2324.22	88.6005	2738.77	114.111	3042.34	131.674	3549.91	147.668	4009.69	152.573	4563.66	162.876	4921.99	168.469	5223.11	173.08	5521.49	177.299	10191814	6.3	93.7
Belgium	34.4032	0.344894	537.604	41.3011	2556.27	370.158	3977.84	627.104	4637.01	753.162	4953.97	797.05	5157.8	821.969	5268.77	829.298	5398.11	833.523	5667.21	836.627	6467.45	843.18	7108.87	851.716	11597764	6.8	93.2
Lithuania	1.102	0	100.651	1.469	386.807	8.449	523.824	15.061	545.496	18.367	600.597	23.142	643.576	27.183	663.412	28.652	685.085	29.02	735.043	29.387	838.632	29.754	989.608	31.224	2725537	7.5	92.5
Hungary	1.65695	0	27.0289	1.03559	146.018	10.2524	258.898	28.1681	343.092	44.0126	390.522	51.676	419.725	57.4753	427.389	59.8572	438.469	61.6177	459.285	61.7213	493.77	62.6533	547.621	63.5853	9656316	8.4	91.6
Germany	32.7459	0.0715757	524.149	3.18512	1525.21	36.0503	1882.08	71.2894	2065.81	92.3088	2162.64	101.375	2233.77	105.729	2319.04	107.674	2385.26	108.962	2466.27	109.785	2634.58	110.656	2851.1	111.563	83827321	9	91
Poland	0.819	0	27.77	0.37	167.941	5.496	297.86	13.845	431.373	21.429	571.544	26.607	745.139	32.103	875.085	37.308	991.397	41.43	1126.18	43.967	1399.36	48.115	1666.54	52.237	37850425	10.3	89.7
Estonia	20.3516	0	405.524	0.753761	986.674	18.844	1238.43	36.9343	1316.07	45.9794	1382.4	47.487	1484.91	47.487	1496.97	47.487	1518.08	47.487	1533.15	47.487	1638.68	47.487	1741.94	48.2407	1326680	10.5	89.5
Czechia	10.9221	0	189.317	0.840163	561.322	12.8825	693.228	20.5373	769.496	26.4185	846.977	29.5924	929.873	30.7126	1032.56	32.3929	1231.77	32.8597	1432.48	34.6334	1780.68	36.5004	2142.51	39.0209	10712210	11	89
Ukraine	0	0	2.584	0.091	57.416	1.669	185.783	4.596	357.801	9.329	485.78	14.245	664.704	19.527	914.808	24.398	1208.29	31.372	1461.78	36.356	1933.24	45.045	2517.16	53.003	43757273	11.4	88.6
Bulgaria	1.007	0.144	34.828	0.432	95.129	4.03	179.465	7.915	286.395	13.384	350.15	18.709	444.128	24.178	634.387	30.367	1032.61	37.706	1484.07	48.644	1974.83	67.785	2243.52	82.321	6953085	15.3	84.7
Slovakia	3.8461	0	41.3914	0	135.896	0.366295	252.561	3.29666	268.311	4.94499	277.103	5.12814	282.414	5.12814	300.912	5.12814	348.164	5.12814	399.079	5.12814	492.667	5.67758	647.61	6.04388	5460073	16.3	83.7
Average (All countries, n=23)	84.1004	0.953282	574.713	17.6058	1448.88	96.0827	1936.17	158.696	2228.32	197.178	2390.92	213.494	2575.09	224.982	2736.12	230.107	2890.59	233.806	3047.04	236.256	3376.4	239.343	3723.65	242.376
STDEV (All countries, n=23)	153.424	3.49726	778.364	33.1553	1349.8	121.084	1569.23	183.577	1685.3	221.291	1747.82	236.325	1833.38	246.55	1943.94	250.352	2017.45	252.338	2080.14	253.064	2268.14	253.447	2462.78	254.235
Average (High Zn suff. >93.7 % countries (12)	151.65	1.78042	914.986	29.1307	2089.85	141.021	2726.48	227.722	3124.31	282.636	3327.25	305.306	3555.93	321.286	3748.98	328.11	3890.23	332.129	4032.94	334.306	4398.34	336.246	4805.49	338.2		4.98333	95.0167
STDEV	191.095	4.78441	952.489	41.9681	1443.75	118.603	1472.46	162.112	1448.39	195.011	1460.4	210.616	1525.52	222.573	1690.16	227.95	1817.67	231.426	1912.02	233.045	2143.54	234.224	2385.73	235.502		1.00167	1.00167
																								Pop.	298414264
Average (Low Zn suff. countries ≤93.7% (11)	10.4097	0.0509518	203.507	5.03316	749.633	47.059	1074.02	83.3952	1250.87	103.95	1369.46	113.335	1505.09	119.924	1631.18	123.194	1800.08	126.544	1971.5	129.291	2261.55	133.63	2543.45	137.841		10.2545	89.7455
STDEV	12.9475	0.107821	210.703	12.1522	827.402	108.235	1210.52	182.423	1388.03	218.122	1474.75	230.051	1555.97	236.576	1611.6	237.972	1677.1	238.566	1749.04	238.804	1908.69	239.603	2036.2	241.147		3.22657	3.22657
																								Pop.	224058498
Note:
1.Countries socially similar with supposedly comparable confounders (For references refer to main manuscript text).
2. CpM: Cases per million; DpM: Deaths per million; Mar: March; Apr: April; Jun: June; Jul: July; Aug: August. 2020
3. Zn deficiency (Def.) / Sufficiency (Suff. = 100-Def.) estimates for populations based upon overall intake (e.g, food, fortified articles) and stunting prevalence from Wessells, K. R., & Brown, K. H. (2012). Estimating the global prevalence of zinc deficiency: results based on zinc availability in national food supplies
and the prevalence of stunting. PloS one, 7(11) : e50568. https://www.ncbi.nlm.nih.gov/pmc/articles/PMC3510072/
4. STDEV: Standard Deviation
